# A SARS-CoV-2 Delta Variant Containing Mutation in the Probe Binding Region Used for qRT-PCR Test in Japan Exhibited Atypical PCR Amplification and Might Induce False Negative Result

**DOI:** 10.1101/2021.11.15.21266335

**Authors:** Samiul Alam Rajib, Yasuhiro Ogi, Md. Belal Hossain, Terumasa Ikeda, Eiichi Tanaka, Tatsuya Kawaguchi, Yorifumi Satou

## Abstract

A recent pandemic of SARS-CoV-2 infection has caused severe health problems and substantially restricted social and economic activities. To cope with such an outbreak, the identification of infected individuals with high accuracy is vital. qRT-PCR plays a key role in the diagnosis of SARS-CoV-2 infection. The N protein-coding region is widely analyzed in qRT-PCR for the diagnosis of SARS-CoV-2 infection in Japan. We recently encountered two cases of SARS-CoV-2-positive specimens showing atypical amplification curves in the qRT-PCR. We performed whole-genome sequencing and found that the virus was a Delta-type variant of SARS-CoV-2 with a single nucleotide mutation in the probe-binding site. To evaluate the extent of spread of the variant in the area, we performed whole viral genome sequencing of samples collected from 61 patients infected with SARS-CoV-2 during the same time and in the same area. There were no other cases with the same mutation, indicating that the variant had not spread in the area. Furthermore, we performed phylogenetic analysis with various SARS-CoV-2 sequences deposited in the public database. Hundreds of variants were reported globally, and one in Japan were found to contain the same mutation. Phylogenetic analysis showed that the variant was very close to other Delta variants endemic in Japan but quite far from the variants containing the same mutation reported from outside Japan, suggesting that the variant would have been sporadically generated in some domestic areas. These findings propose two key points: i) mutations in the region used for SARS-CoV-2 qRT-PCR can cause abnormal amplification curves; therefore, the qRT-PCR result should not just be judged in an automated manner, but also manually checked by the examiner to prevent false-negative results, and ii) various mutations can be generated sporadically and unpredictably; therefore, efficient and robust screening systems are needed to promptly monitor the emergence of *de novo* variants.
