## Supplementary data 1 for "A SARS-CoV-2 Delta Variant Containing Mutation in the Probe Binding Region Used for qRT-PCR Test in Japan Exhibited Atypical PCR Amplification and Might Induce False Negative Result"

### Sheet: Supplementary data 1
Sample	virus	gisaid_epi_isl	Nextstrain_clade	pangolin_lineage	GISAID_clade	url
A6203	betacoronavirus	EPI_ISL_5159373	21J	AY.29	GK	https://www.gisaid.org/
A6881	betacoronavirus	EPI_ISL_5159374	21J	AY.29.1	GK	https://www.gisaid.org/
A6979	betacoronavirus	EPI_ISL_5159375	21J	AY.29.1	GK	https://www.gisaid.org/
A7122	betacoronavirus	EPI_ISL_5159376	21J	AY.29.1	GK	https://www.gisaid.org/
A7410	betacoronavirus	EPI_ISL_5159377	21J	AY.29	GK	https://www.gisaid.org/
A8167	betacoronavirus	EPI_ISL_5159378	21J	AY.29.1	GK	https://www.gisaid.org/
A8168	betacoronavirus	EPI_ISL_5159379	21J	AY.29.1	GK	https://www.gisaid.org/
8258	betacoronavirus	EPI_ISL_5429366	21J	AY.29.1	GK	https://www.gisaid.org/
8260	betacoronavirus	EPI_ISL_5429367	21J	AY.29.1	GK	https://www.gisaid.org/
8262	betacoronavirus	EPI_ISL_5429368	21J	AY.29.1	GK	https://www.gisaid.org/
8273	betacoronavirus	EPI_ISL_5429369	21J	AY.29.1	GK	https://www.gisaid.org/
8296	betacoronavirus	EPI_ISL_5429370	21J	AY.29.1	GK	https://www.gisaid.org/
8302	betacoronavirus	EPI_ISL_5429371	21J	AY.29.1	GK	https://www.gisaid.org/
8332	betacoronavirus	EPI_ISL_5429372	21J	AY.29.1	GK	https://www.gisaid.org/
8333	betacoronavirus	EPI_ISL_5429373	21J	AY.29.1	GK	https://www.gisaid.org/
8351	betacoronavirus	EPI_ISL_5429374	21J	AY.29.1	GK	https://www.gisaid.org/
A8064	betacoronavirus	EPI_ISL_5429375	21J	AY.29.1	GK	https://www.gisaid.org/
A8081	betacoronavirus	EPI_ISL_5429376	21J	AY.29.1	GK	https://www.gisaid.org/
A8082	betacoronavirus	EPI_ISL_5429377	21J	AY.29.1	GK	https://www.gisaid.org/
A8086	betacoronavirus	EPI_ISL_5429378	21J	AY.29.1	GK	https://www.gisaid.org/
A8088	betacoronavirus	EPI_ISL_5429379	21J	AY.29.1	GK	https://www.gisaid.org/
A8105	betacoronavirus	EPI_ISL_5429380	21J	AY.29.1	GK	https://www.gisaid.org/
A8112	betacoronavirus	EPI_ISL_5429381	21J	AY.29.1	GK	https://www.gisaid.org/
A8127	betacoronavirus	EPI_ISL_5429382	21J	AY.29.1	GK	https://www.gisaid.org/
A8139	betacoronavirus	EPI_ISL_5429383	21J	AY.29.1	GK	https://www.gisaid.org/
A8198	betacoronavirus	EPI_ISL_5429384	21J	AY.29.1	GK	https://www.gisaid.org/
A8220	betacoronavirus	EPI_ISL_5429385	21J	AY.29.1	GK	https://www.gisaid.org/
A8224	betacoronavirus	EPI_ISL_5429386	21J	AY.29.1	GK	https://www.gisaid.org/
A8235	betacoronavirus	EPI_ISL_5429387	21J	AY.29.1	GK	https://www.gisaid.org/
A8280	betacoronavirus	EPI_ISL_5429388	21J	AY.29.1	GK	https://www.gisaid.org/
A8390	betacoronavirus	EPI_ISL_5429389	21J	AY.29.1	GK	https://www.gisaid.org/
A8394	betacoronavirus	EPI_ISL_5429390	21J	AY.29	GK	https://www.gisaid.org/
A8395	betacoronavirus	EPI_ISL_5429391	21J	AY.29.1	GK	https://www.gisaid.org/
A8439	betacoronavirus	EPI_ISL_5429392	21J	AY.29.1	GK	https://www.gisaid.org/
A8443	betacoronavirus	EPI_ISL_5429393	21J	AY.29.1	GK	https://www.gisaid.org/
A8444	betacoronavirus	EPI_ISL_5429394	21J	AY.29	GK	https://www.gisaid.org/
